# Tissue-specific and circulatory immune signatures of mucosal inflammation in Crohn’s disease

**DOI:** 10.1101/2025.06.03.25328858

**Authors:** Lucia Ramirez-Navarro, Gareth-Rhys Jones, Tobi Alegbe, Bradley T. Harris, Michelle Strickland, Mennatallah Ghouraba, Jasmin Ostermayer, Noor Wana, May Xueqi Hu, Jason Skelton, Wendy Garri, Biljana Brezina, Charry Queen Caballes, Steven Leonard, Vivek Iyer, Rebecca E. McIntyre, Miles Parkes, Cristina Cotobal Martin, Carl A. Anderson, Tim Raine

**Affiliations:** Wellcome Sanger Institute, Hinxton, CB10 1SA, UK; School of Infection and Immunity, University of Glasgow, Glasgow, G12 8QQ, UK; Addenbrooke’s Hospital, Cambridge CB2 0QQ, UK

**Author notes:** Correspondence C.A.A., T.R. These authors jointly supervised the study (Carl A. Anderson, Tim Raine).

**Keywords:** Inflammatory bowel disease, IBD, single-cell RNA sequencing, Crohn’s disease, tissue-resident memory cells, Trm, ex-Trm, mucosal inflammation, blood, gut

## Abstract

Crohn’s disease (CD) is a heterogeneous disease characterized by chronic inflammation of the gastrointestinal tract driven by an aberrant immune response. To understand the immune mechanisms underlying mucosal inflammation, we performed single-cell RNA sequencing on paired terminal ileum biopsies and blood samples from 125 CD patients. Our findings reveal that the transcriptional profiles of immune cells are primarily shaped by the local tissue microenvironment, with mucosal immune cells undergoing profound inflammation-associated changes, while circulating immune cells largely fail to reflect these signatures. However, a subset of circulating T cells with a tissue-resident memory-like phenotype retained transcriptional hallmarks of mucosal inflammation, mirroring their ileal counterparts with enrichment in cytokine pathways, including interferon gamma and TNF receptor signaling. Altogether, our single-cell atlas provides a high-resolution resource for dissecting the mucosal and circulatory immune landscape of CD and its link to mucosal inflammation.
