## Supplementary tables for "Tissue-specific and circulatory immune signatures of mucosal inflammation in Crohn’s disease": ST1.xlsx

### Sheet: ST1
Patient ID	Binned age	Sex	Smoking status	On IBD meds	SESCD_ulcers	SESCD_ulcerated_surface	SESCD_affected_surface	SESCD_Stenosis	SESCDTotal	SESCDTotal_nostenosis	Disease duration (years)	Self-reported ethnicity	Disease location (Montreal classification)	Disease behaviour (Montreal classification)
CD_1	25	M	no	Anti-TNF+Immunosuppressant	1	1	1	0	3	3	9	White british	L3	B1
CD_2	40	F	no	Anti-TNF (adalimumab-infliximab-golimumab)	0	0	0	3	3	0	10	European	L1	B3
CD_3	35	M	no	Anti-TNF+Immunosuppressant	1	1	1	0	3	3	11	European	L1	B1p
CD_4	35	F	yes	No Meds	1	1	1	0	3	3	14	European	L1	B1
CD_5	45	F	no	Immunosuppressants (azathioprine-mercaptopurine-methotrexate)	2	1	1	0	4	4	23	European	L1	B2
CD_6	50	F	no	No Meds	0	0	0	0	0	0	1	White British	L2	B1p
CD_7	40	F	no	No Meds	2	2	3	0	7	7	0	White British	L3	B1
CD_8	45	F	no	No Meds	2	2	2	0	6	6	25	White British	L3	B3
CD_9	25	M	no	Anti-TNF (adalimumab-infliximab-golimumab)	1	1	1	0	3	3	6	European	L1	B3p
CD_10	40	M	no	Anti-TNF (adalimumab-infliximab-golimumab)	2	2	2	0	6	6	20	White british	L3	B3
CD_11	30	M	no	Anti-TNF (adalimumab-infliximab-golimumab)	1	1	1	0	3	3	9	White british	L3	B3p
CD_12	30	F	ex-smoker	Anti-TNF+Immunosuppressant	3	3	2	2	10	8	7	White british	L3	B2
CD_13	35	F	no	Anti-TNF (adalimumab-infliximab-golimumab)	1	1	1	0	3	3	3	White british	L3	B1
CD_14	30	F	no	No Meds	0	0	0	0	0	0	8	White british	L3	B2
CD_15	45	M	no	Immunosuppressants (azathioprine-mercaptopurine-methotrexate)	1	1	1	0	3	3	10	White british	L3	B1
CD_16	35	M	no	No Meds	1	1	1	0	3	3	0	White british	L1	B1
CD_17	50	M	yes	No Meds	1	1	1	0	3	3	4	White british	L1	B1
CD_18	45	M	no	Immunosuppressants (azathioprine-mercaptopurine-methotrexate)	1	1	1	0	3	3	15	White british	L1	B2
CD_19	55	M	yes	Anti-TNF (adalimumab-infliximab-golimumab)	2	2	1	0	5	5	21	White British	L3	B1p
CD_20	65	F	no	No Meds	1	1	1	0	3	3	31	White British	L1	B1
CD_21	30	F	no	No Meds	1	1	1	0	3	3	11	White British	L1	B3
CD_22	25	M	no	No Meds	2	2	1	3	8	5	5	White Other	L3	B2
CD_23	25	M	no	Immunosuppressants (azathioprine-mercaptopurine-methotrexate)	1	1	1	0	3	3	6	White British	L1	B1
CD_24	40	F	no	No Meds	1	1	1	1	4	3	7	White British	L1	B1
CD_25	20	M	yes	Immunosuppressants (azathioprine-mercaptopurine-methotrexate)	0	0	0	0	0	0	9	White British	L2	B1
CD_26	45	F	no	No Meds	1	2	1	0	4	4	5	White British	L1	B1
CD_27	50	F	yes	Immunosuppressants (azathioprine-mercaptopurine-methotrexate)	0	0	0	0	0	0	3	White British	L3	B1
CD_28	50	M	no	No Meds	1	1	1	1	3	3	33	White British	L1	B2
CD_29	25	F	no	Anti-TNF (adalimumab-infliximab-golimumab)	0	0	0	0	0	0	1	White British	L1,L4	B1
CD_30	55	F	ex-smoker	Immunosuppressants (azathioprine-mercaptopurine-methotrexate)	0	0	0	0	0	0	2	White British	L2	B1
CD_31	30	M	no	Immunosuppressants (azathioprine-mercaptopurine-methotrexate)	0	0	0	0	0	0	9	White British	L3	B2
CD_32	40	M	no	Immunosuppressants (azathioprine-mercaptopurine-methotrexate)	2	2	2	3	9	6	29	White British	L1,L4	B3
CD_33	35	F	no	Anti-TNF+Immunosuppressant	0	0	0	3	3	0	5	White British	L1	B2
CD_34	40	F	no	TNF+Immunosuppressant+Corticosteroid	1	1	1	2	5	3	15	White	L3	B1
CD_35	55	M	no	Immunosuppressants (azathioprine-mercaptopurine-methotrexate)	0	0	0	0	0	0	7	White	L1	B3
CD_36	70	M	no	No Meds	0	0	0	0	0	0	25	White	L2	B1
CD_37	45	F	no	No Meds	2	2	2	2	8	6	19	White	L1	B3
CD_38	40	M	no	No Meds	1	1	1	0	3	3	5	White	L1	B3p
CD_39	50	F	no	Immunosuppressants (azathioprine-mercaptopurine-methotrexate)	0	0	0	0	0	0	21	White	L2	B1
CD_40	35	F	no	Anti-TNF (adalimumab-infliximab-golimumab)	0	0	0	0	0	0	4	White British	L2	B1
CD_41	50	F	no	Anti-TNF+Immunosuppressant	1	1	1	0	3	3	24	White British	L3	B1
CD_42	50	F	ex-smoker	Immunosuppressants (azathioprine-mercaptopurine-methotrexate)	0	0	0	0	0	0	23	White British	L2	B1
CD_43	30	F	ex-smoker	Ustekinumab	3	3	3	1	10	9	4	European	L1	B1
CD_44	40	M	no	No Meds	2	1	1	0	4	4	16	White British	L3	B1p
CD_45	35	F	no	Immunosuppressants (azathioprine-mercaptopurine-methotrexate)	2	1	1	0	4	4	10	White British	L1	B1
CD_46	70	F	ex-smoker	Vedolizumab	0	0	0	3	3	0	25	White British	L3	B2
CD_47	20	F	yes	Immunosuppressants (azathioprine-mercaptopurine-methotrexate)	0	0	0	0	0	0	18	White British	L2	B1
CD_48	40	M	no	Immunosuppressants (azathioprine-mercaptopurine-methotrexate)	1	1	1	0	3	3	17	White European	L3	B1
CD_49	55	F	ex-smoker	No Meds	0	0	0	1	1	0	24	White British	L1	B2
CD_50	35	F	ex-smoker	No Meds	1	1	1	0	3	3	15	White British	L1	B1
CD_51	35	F	no	No Meds	1	2	3	0	6	6	16	White European	L1	B2
CD_52	40	M	no	No Meds	0	0	0	0	0	0	19	White British	L2	B1
CD_53	60	M	no	Immunosuppressants (azathioprine-mercaptopurine-methotrexate)	0	0	0	0	0	0	4	White British	L2	B1
CD_54	45	M	yes	Anti-TNF+Immunosuppressant	0	0	0	3	3	0	23	White	L3	B1p
CD_55	35	M	no	Immunosuppressants (azathioprine-mercaptopurine-methotrexate)	2	1	1	0	4	4	20	White British	L3	B1
CD_56	40	F	no	No Meds	1	1	1	0	3	3	9	White British	L1	B2
CD_57	55	M	no	No Meds	0	0	0	3	3	0	8	White British	L3	B1
CD_58	40	M	yes	Anti-TNF (adalimumab-infliximab-golimumab)	0	0	0	0	0	0	13	White British	L2	B1
CD_59	55	F	yes	Immunosuppressants (azathioprine-mercaptopurine-methotrexate)	2	2	2	0	6	6	1	White British	L1	B3
CD_60	55	M	no	No Meds	0	0	0	0	0	0	44	White British	L3,L4	B1p
CD_61	65	F	no	Immunosuppressants (azathioprine-mercaptopurine-methotrexate)	0	0	0	3	3	0	22	White British	L1,L4	B2
CD_62	25	M	no	No Meds	0	0	0	0	0	0	7	White British	L3	B1
CD_63	40	F	no	Anti-TNF+Immunosuppressant	0	0	0	0	0	0	17	White British	L3	B1p
CD_64	50	F	ex-smoker	Immunosuppressants (azathioprine-mercaptopurine-methotrexate)	0	0	0	0	0	0	31	White British	L3	B1p
CD_65	40	F	no	Anti-TNF+Immunosuppressant	1	1	1	0	3	3	25	White British	L3,L4	B3p
CD_66	60	F	no	No Meds	0	0	0	0	0	0	8	White British	L2	B3
CD_67	30	F	no	5-ASA+Immunosuppresant	0	0	0	0	0	0	13	White British	L3	B1
CD_68	40	F	no	Immunosuppressants (azathioprine-mercaptopurine-methotrexate)	2	2	2	3	9	6	16	White British	L3	B1
CD_69	30	F	no	Anti-TNF+Immunosuppressant	0	0	0	0	0	0	0	White British	NA	NA
CD_70	45	M	no	No Meds	0	0	0	0	0	0	22	White British	L3,L4	B2
CD_71	40	M	yes	Immunosuppressants (azathioprine-mercaptopurine-methotrexate)	2	1	1	3	7	4	1	White British	L1	B2
CD_72	55	F	yes	5-ASA drugs (mesalazine)	0	0	0	0	0	0	14	White British	L1	B2
CD_73	35	F	no	No Meds	1	1	1	0	3	3	21	White British	L3	B2
CD_74	35	F	no	No Meds	0	0	0	0	0	0	16	White British	L2	B1
CD_75	40	M	ex-smoker	5-ASA drugs (mesalazine)	0	0	0	0	0	0	3	White British	L1	B1
CD_76	40	F	no	Immunosuppressants (azathioprine-mercaptopurine-methotrexate)	0	0	0	0	0	0	8	White British	L3	B1p
CD_77	50	F	yes	No Meds	0	0	0	3	3	0	29	White British	L3	B3
CD_78	45	M	no	Ustekinumab	1	1	1	3	6	3	12	White British	L1	B2
CD_79	65	F	yes	No Meds	1	1	1	0	3	3	9	White British	L1	B1
CD_80	45	M	yes	Anti-TNF+Immunosuppressant	0	0	0	3	3	0	20	White British	L3,L4	B3p
CD_81	60	M	no	No Meds	0	0	0	3	3	0	35	White British	L1	B2
CD_82	25	F	no	Anti-TNF+Immunosuppressant	0	0	0	0	0	0	8	White British	L3	B1
CD_83	40	F	no	No Meds	0	0	0	0	0	0	21	White British	L3,L4	B3
CD_84	65	F	no	Immunosuppressants (azathioprine-mercaptopurine-methotrexate)	1	1	1	0	3	3	18	White British	L1	B1
CD_85	30	M	no	Immunosupressant + Corticosteroid	0	0	0	0	0	0	17	White British	L1,L4	B1
CD_86	60	M	yes	Immunosuppressants (azathioprine-mercaptopurine-methotrexate)	1	1	1	3	6	3	38	White British	L3	B1p
CD_87	20	F	vape smoker	No Meds	0	0	0	0	0	6	2	White	L1	B3
CD_88	30	M	no	Anti-TNF+Immunosuppressant	1	1	1	3	6	3	9	White British	L1	B3
CD_89	45	F	no	Ustekinumab	1	1	1	0	3	3	7	White British	L1	B2
CD_90	40	M	yes	No Meds	1	2	1	0	4	4	10	White British	L2	B1p
CD_91	45	F	no	Anti-TNF (adalimumab-infliximab-golimumab)	2	2	2	0	6	6	1	Caucasian	L1	B2
CD_92	45	F	no	No Meds	2	2	2	2	8	6	0	Caucasian	L1	B1p
CD_93	55	F	yes	No Meds	0	0	0	0	0	0	3	White	L1,L4	B3
CD_94	65	M	ex-smoker	No Meds	2	1	1	0	4	4	1	White british	L1	B1
CD_95	25	M	no	Anti-TNF (adalimumab-infliximab-golimumab)	0	0	0	0	0	0	11	White British	L3	B1
CD_96	50	M	no	5-ASA drugs (mesalazine)	0	0	0	0	0	0	22	White British	L2	B1
CD_97	65	M	no	No Meds	2	1	1	1	5	4	2	White british	L1	B2
CD_98	40	F	no	Corticosteriods (prednisolone-budesonide)	1	1	1	0	3	3	5	White british	L1	B2
CD_99	65	F	no	No Meds	0	0	0	0	0	0	40	White British	L1,L4	B2
CD_100	45	F	no	No Meds	0	0	0	0	0	0	6	White British	L1,L4	B2
CD_101	60	M	yes	Ustekinumab	1	1	1	2	5	3	33	White British	L1,L4	B2
CD_102	40	M	no	No Meds	0	0	0	0	0	0	5	White British	L2	B1
CD_103	25	F	no	Anti-TNF (adalimumab-infliximab-golimumab)	0	0	0	0	0	0	16	White British	L3	B1
CD_104	40	F	ex-smoker	Ustekinumab	0	0	0	0	0	0	9	White British	L2	B2p
CD_105	35	F	no	No Meds	1	1	1	0	3	3	0	White British	L1	B1
CD_106	35	M	no	Anti-TNF+Immunosuppressant	0	0	0	3	3	0	19	Spanish caucasian	L3	B2
CD_107	35	F	no	Anti-TNF (adalimumab-infliximab-golimumab)	2	2	2	3	9	6	6	European	L1	B3p
CD_108	20	F	no	No Meds	2	2	2	1	7	6	7	European	L1	B1
CD_109	30	M	no	Immunosuppressants (azathioprine-mercaptopurine-methotrexate)	2	2	2	3	9	6	20	European	L1	B1
CD_110	60	F	no	5-ASA drugs (mesalazine)	0	0	1	0	1	1	48	European	L1	B1
CD_111	40	M	ex-smoker	No Meds	1	1	1	0	3	3	0	European	L1	B3
CD_112	25	M	ex-smoker	No Meds	0	0	0	0	0	0	6	Middle eastern	L1	B1p
CD_113	30	M	no	No Meds	1	1	1	0	3	3	0	European	L3	B1
CD_114	35	F	ex-smoker	Ustekinumab	1	1	1	0	3	3	16	European	L1	B3p
CD_115	30	F	no	Anti-TNF+Immunosuppressant	1	1	1	0	3	3	21	European	L3	B3p
CD_116	40	F	yes	No Meds	1	1	1	0	3	3	11	European	L1	B3
CD_117	35	M	no	Immunosuppressants (azathioprine-mercaptopurine-methotrexate)	1	1	1	0	3	3	6	European	L3	B2
CD_118	30	F	yes	No Meds	2	2	1	0	5	5	1	Caucasian (British)	L1	B2
CD_119	30	M	yes	Corticosteriods (prednisolone-budesonide)	1	1	1	0	3	3	8	European	L1	B1
CD_120	40	M	no	No Meds	1	1	1	0	3	3	10	British Caucasian	L1	B1
CD_121	35	M	yes	Corticosteriods (prednisolone-budesonide)	1	1	1	0	3	3	8	European	L1	B1
CD_122	50	M	no	Immunosuppressants (azathioprine-mercaptopurine-methotrexate)	1	1	1	0	3	3	3	European	L3	B1
CD_123	35	F	ex-smoker	No Meds	0	0	0	0	0	0	15	European	L1,L4	B2
CD_124	25	M	yes	No Meds	2	1	2	0	5	5	0	White British	L3	B1
CD_125	25	M	no	No Meds	2	2	2	0	6	6	0	European Caucasian	L3	B1p
