## Supplementary tables for "Tissue-specific and circulatory immune signatures of mucosal inflammation in Crohn’s disease": ST2.xlsx

### Sheet: Major lineage
Leiden cluster	Percentage of blood cells (%)	Total number of cells	Azimuth_PBMC_L1_Hao2021	Azimuth_PBMC_L2_Hao2021	CellTypist_Immune_All_High_DominguezConde2022	CellTypist_gut_Krzak2024	CellTypist_gut_Elmentaite2021	CellTypist_gut_Oliver2024	Final label
0	71.5073	517101	CD4 T (54.36); CD8 T (28.48)	CD4 TCM (41.0); CD8 TEM (14.29)	T cells (90.26); ILC (9.1)	T (97.09); B Plasma (2.54)	T (90.93); Non-immune (5.72)	T (99.57); B Plasma (0.15)	T/ILC
1	77.7479	192274	Mono (82.68); DC (11.31)	CD14 Mono (68.65); CD16 Mono (13.18)	Monocytes (77.29); Macrophages (10.01)	Mac (85.44); DC (5.37)	Mono (76.17); DC (9.26)	Mono (65.67); DC (21.35)	Myeloid
2	45.0786	87820	B (95.07); CD4 T (3.7)	B naive (48.01); B intermediate (37.11)	B cells (99.15); T cells (0.44)	B (94.17); T (3.1)	B (82.21); Non-immune (9.6)	B (95.83); T (3.23)	B
3	1.71374	83035	B (91.87); other (5.43)	Plasmablast (86.85); HSPC (3.95)	Plasma cells (93.33); Mast cells (5.16)	B Plasma (93.99); Mast (5.21)	B Plasma (61.78); B (11.9)	B Plasma (89.74); Mast (5.13)	B
4	97.4811	6749	other (91.82); CD4 T (5.73)	Platelet (84.56); CD4 TCM (4.87)	Mast cells (65.45); T cells (11.85)	Mast (98.65); T (0.62)	Mast (62.07); T (24.4)	T (51.31); DC (15.45)	Low quality cluster

### Sheet: T and ILC cells
Leiden cluster	Percentage of blood cells (%)	Total number of cells	Azimuth_PBMC_L1_Hao2021	Azimuth_PBMC_L2_Hao2021	Azimuth_PBMC_L3_Hao2021	CellTypist_Immune_All_High_DominguezConde2022	CellTypist_Immune_All_Low_DominguezConde2022	CellTypist_gut_Krzak2024	CellTypist_gut_Elmentaite2021	CellTypist_gut_Oliver2024	starCAT_label_Kotliar2024	Final label
0	95.9788	93156	CD4 T (97.99); CD8 T (1.09)	CD4 TCM (93.91); CD4 TEM (3.48)	CD4 TCM_1 (58.48); CD4 TCM_3 (23.96)	T cells (100.0); ILC (0.0)	Tcm/Naive helper T cells (45.16); Tem/Effector helper T cells (42.67)	T cells CD4+ memory (39.07); T cells CD4+ naive (37.02)	SELL+ CD4 T (36.7); Th17 (9.17)	Trm_CD4 (35.93); Tnaive/cm_CD4 (33.75)	CD4_CM (71.63); CD4_EM (19.01)	CD4+ Tcm KLF2+
1	90.7055	76540	CD4 T (97.86); CD8 T (2.01)	CD4 TCM (52.35); CD4 Naive (43.69)	CD4 TCM_1 (51.64); CD4 Naive (44.9)	T cells (100.0); ILC (0.0)	Tcm/Naive helper T cells (99.53); Tcm/Naive cytotoxic T cells (0.19)	T cells CD4+ naive (98.95); T cells CD4+ PASK+ (0.53)	SELL+ CD4 T (71.55); Tfh (2.95)	Tnaive/cm_CD4 (92.24); Tnaive/cm_CD8 (3.29)	CD4_Naive (94.81); CD4_CM (4.2)	CD4+ Tn
10	85.058	16196	CD4 T (99.67); other T (0.23)	Treg (71.91); CD4 TCM (25.27)	Treg Memory (74.01); CD4 TCM_1 (12.76)	T cells (100.0); B cells (0.0)	Regulatory T cells (79.53); Tcm/Naive helper T cells (18.54)	T cells CD4+ PASK+ (44.01); T cells CD4+ naive (39.18)	Treg (51.17); SELL+ CD4 T (18.92)	Treg (59.99); Treg_IL10 (31.17)	Treg (54.71); CD4_Naive (30.89)	CD4+ Treg
11	93.1119	14300	CD4 T (96.41); CD8 T (3.29)	CD4 TCM (74.01); CD4 Naive (19.35)	CD4 TCM_1 (60.4); CD4 Naive (19.59)	T cells (99.55); B cells (0.31)	Tcm/Naive helper T cells (74.22); Tem/Effector helper T cells (16.93)	T cells CD4- CD8- (57.81); T cells CD4+ naive (32.92)	SELL+ CD4 T (85.8); Activated CD4 T (5.89)	Tnaive/cm_CD4 (50.83); Trm_CD4 (23.66)	CD4_Naive (43.1); CD4_CM (40.36)	CD4+ Tcm
12	95.5937	12119	CD8 T (66.21); NK (26.41)	CD8 TEM (64.58); NK (27.44)	CD8 TEM_2 (38.14); NK_1 (25.25)	T cells (90.2); ILC (9.67)	Tem/Temra cytotoxic T cells (82.56); Tem/Trm cytotoxic T cells (7.4)	T cells CD8+ GZMK+ (34.9); T cells CD8+ TRGC2+ (34.38)	CX3CR1+ CD8 Tmem (52.09); CD8 Tmem (35.72)	NK_CD16 (78.06); Trm/em_CD8 (17.82)	CD8_TEMRA (81.19); CD8_EM (15.32)	CD8+ Tem/Temra
13	91.1279	11508	CD4 T (45.26); CD8 T (39.26)	CD4 TCM (43.14); CD8 TEM (31.96)	CD4 TCM_1 (41.86); CD8 TEM_2 (16.36)	T cells (84.76); Monocytes (5.13)	Tcm/Naive helper T cells (46.05); NK cells (10.68)	T cells CD4+ naive (39.09); T cells CD8+ TRGC2+ (12.4)	SELL+ CD4 T (33.09); CD8 Tmem (18.99)	Tnaive/cm_CD4 (23.17); Trm/em_CD8 (14.85)	CD4_Naive (39.89); CD8_Naive (15.81)	Cytotoxic T
14	98.9074	8329	CD8 T (32.84); NK (28.77)	NK (27.79); CD8 TEM (21.46)	dnT_2 (14.67); NK_2 (14.52)	T cells (76.1); ILC (23.56)	CD16+ NK cells (28.09); Tem/Temra cytotoxic T cells (27.55)	T cells CD4+ naive (37.06); T cells gd (18.05)	CX3CR1+ CD8 Tmem (29.07); NK cell (25.25)	NK_CD16 (54.93); Trm/em_CD8 (14.84)	CD4_EM (22.38); CD4_Naive (14.28)	CD4+CD8+ T
15	23.9512	8200	CD8 T (48.11); NK (31.7)	CD8 TEM (39.73); NK (30.34)	CD8 TEM_6 (29.89); NK_3 (26.37)	T cells (95.77); ILC (2.93)	gamma-delta T cells (63.32); CD8a/a (8.77)	T cells gd (50.88); T cells CD4+ naive (23.76)	TRGV2 gdT (30.45); NK T cell (26.48)	gdT (58.96); gdT_naive (25.71)	CD8_CM (34.32); CD8_TEMRA (31.57)	γδ Trm
16	5.33273	6657	CD4 T (80.2); CD8 T (13.65)	CD4 TCM (70.71); CD8 TCM (9.93)	CD4 TCM_1 (58.95); CD4 TCM_2 (7.51)	T cells (84.72); B cells (5.33)	Tcm/Naive helper T cells (20.19); Regulatory T cells (13.37)	T cells CD4- CD8- (77.2); T cells CD8+ TRGC2+ (4.43)	SELL+ CD4 T (15.97); Activated CD8 T (15.19)	Trm_Th17 (15.82); Trm_CD4 (11.57)	CD4_Naive (33.41); CD4_CM (26.78)	CD4-CD8- T
17	39.0503	2822	other (85.15); CD4 T (8.82)	ILC (58.65); HSPC (27.0)	ILC (59.74); HSPC (27.18)	ILC (64.39); Megakaryocyte precursor (9.74)	ILC3 (63.93); Megakaryocyte precursor (9.71)	ILCs (48.55); Plasma B cell XBP1/CD38++ (23.78)	ILC3 (60.03); CLP (18.36)	ILC3 (73.14); Eosinophil/basophil (5.67)	MAIT (33.1); CD4_EM (22.75)	ILC3
18	76.2911	2130	other T (43.62); CD4 T (29.77)	dnT (43.8); CD4 Proliferating (24.41)	dnT_2 (44.13); CD4 Proliferating (24.51)	T cells (95.4); Cycling cells (3.43)	Regulatory T cells (34.93); Tem/Trm cytotoxic T cells (21.69)	T cells CD4+ naive (21.88); T cells CD4+ PASK+ (19.77)	CD8 Tmem (53.0); Th1 (11.03)	T/NK_cycling (80.05); Trm/em_CD8 (7.23)	CD8_CM (37.32); CD4_CM (20.56)	Proliferative T
2	91.5775	64506	CD8 T (84.13); CD4 T (9.1)	CD8 TEM (73.0); CD8 TCM (6.4)	CD8 TEM_2 (36.13); CD8 TEM_1 (9.96)	T cells (99.28); ILC (0.71)	Tem/Temra cytotoxic T cells (59.63); Tem/Trm cytotoxic T cells (34.51)	T cells CD8+ TRGC2+ (47.02); T cells CD4+ memory (18.76)	CD8 Tmem (57.1); CX3CR1+ CD8 Tmem (35.48)	NK_CD16 (54.16); Trm/em_CD8 (36.49)	CD8_EM (43.73); CD8_TEMRA (19.23)	CD8+ Tem
3	93.5285	38739	NK (98.5); CD8 T (0.78)	NK (90.55); NK_CD56bright (6.52)	NK_2 (70.22); NK_4 (9.46)	ILC (98.89); T cells (0.96)	CD16+ NK cells (79.91); CD16- NK cells (13.36)	T cells gd (93.35); Plasma B cell XBP1/CD38++ (3.2)	NK cell (93.19); CX3CR1+ CD8 Tmem (4.85)	NK_CD16 (81.68); NK_CD56bright (17.6)	CD8_TEMRA (59.72); gdT (37.9)	NK
4	4.50995	36098	CD8 T (94.78); CD4 T (4.53)	CD8 TCM (76.44); CD8 TEM (17.89)	CD8 TCM_3 (59.06); CD8 TEM_2 (17.41)	T cells (99.96); ILC (0.01)	Trm cytotoxic T cells (74.76); Tem/Trm cytotoxic T cells (6.31)	T cells CD8+ TRGC2+ (81.81); T cells CD8+ tissue-resident (11.44)	Activated CD8 T (52.47); TRGV2 gdT (6.49)	Trm_CD8 (63.82); Trm_Th17 (21.2)	CD8_CM (77.96); CD8_EM (13.25)	CD8+ Trm
5	4.4417	34784	CD4 T (78.94); CD8 T (10.55)	CD4 TCM (73.36); MAIT (11.66)	CD4 TCM_3 (43.34); CD4 TCM_1 (18.47)	T cells (99.9); ILC (0.06)	Type 17 helper T cells (45.57); Type 1 helper T cells (14.42)	T cells CD4+ memory (63.3); T cells CD4+ memory CXCR6+ (29.43)	Th17 (44.64); Th1 (14.56)	Trm_Th17 (78.4); Trm_CD4 (15.81)	CD4_EM (75.24); MAIT (12.37)	CD4+ Trm KLRB1+CCR5+
6	90.3417	27831	CD8 T (94.43); CD4 T (4.56)	CD8 Naive (94.76); CD4 TCM (2.14)	CD8 Naive (70.47); CD8 Naive_2 (23.25)	T cells (100.0); B cells (0.0)	Tcm/Naive cytotoxic T cells (87.8); Tcm/Naive helper T cells (11.48)	T cells CD4+ naive (98.31); T cells CD4- CD8- (1.49)	SELL+ CD8 T (63.81); SELL+ CD4 T (13.58)	Tnaive/cm_CD8 (94.08); Tnaive/cm_CD4 (4.37)	CD8_Naive (91.06); CD4_Naive (8.34)	CD8+ Tn
7	18.9777	22753	CD4 T (65.86); CD8 T (19.72)	CD4 TCM (57.75); dnT (9.63)	CD4 TCM_1 (31.82); dnT_2 (16.94)	T cells (97.86); ILC (1.93)	Tcm/Naive helper T cells (34.83); Regulatory T cells (16.39)	T cells CD4- CD8-lo (21.36); T cells CD4+ PASK+ (19.68)	SELL+ CD4 T (17.6); Treg (11.19)	Trm_Th17 (34.18); Tnaive/cm_CD4 (14.55)	CD4_EM (23.06); CD4_CM (16.14)	CD4+ Trm
8	93.9591	21222	other T (86.64); CD4 T (5.12)	gdT (52.75); MAIT (34.07)	gdT_1 (41.83); MAIT (34.7)	T cells (91.01); ILC (8.78)	Tem/Temra cytotoxic T cells (44.17); MAIT cells (42.77)	T cells CD4+ memory (54.23); T cells CD8+ TRGC2+ (16.77)	CX3CR1+ CD8 Tmem (38.84); MAIT cell (25.85)	NK_CD16 (52.87); MAIT (35.11)	gdT (51.59); MAIT (29.99)	γδ T
9	3.13883	19211	CD4 T (99.2); other T (0.63)	CD4 TCM (82.52); Treg (16.22)	CD4 TCM_2 (47.47); CD4 TCM_1 (32.62)	T cells (99.97); Plasma cells (0.02)	Regulatory T cells (66.49); Follicular helper T cells (22.97)	T cells CD4+ PASK+ (49.39); T cells CD4+ Treg (37.48)	Treg (44.14); Tfh (37.28)	Treg_IL10 (48.27); Tfh (19.44)	Treg (45.28); CD4_CM (41.84)	CD4+ Treg Trm

### Sheet: B cells
Leiden cluster	Percentage of blood cells (%)	Total number of cells	Azimuth_PBMC_L1_Hao2021	Azimuth_PBMC_L2_Hao2021	Azimuth_PBMC_L3_Hao2021	CellTypist_Immune_All_High_DominguezConde2022	CellTypist_Immune_All_Low_DominguezConde2022	CellTypist_gut_Krzak2024	CellTypist_gut_Elmentaite2021	CellTypist_gut_Oliver2024	Final label
0	59.7094	37778	B (99.99); CD4 T (0.01)	B naive (96.2); B intermediate (3.65)	B naive kappa (85.75); B naive lambda (10.28)	B cells (99.99); Plasma cells (0.01)	Naive B cells (98.65); Memory B cells (0.84)	B cells naive (94.59); B cells (4.1)	Naive B (68.6); Immature B (12.72)	B_naive (96.74); B_memory (2.73)	Naive B
1	30.6539	29135	B (99.97); CD4 T (0.03)	B intermediate (79.08); B memory (19.64)	B intermediate kappa (54.87); B intermediate lambda (22.94)	B cells (99.98); Plasma cells (0.02)	Memory B cells (91.09); Age-associated B cells (5.24)	B cells memory FCRL2+ (88.84); B cells (4.77)	Memory B (74.81); FCRL4+ Memory B (4.36)	B_memory (97.84); B_naive (1.69)	Memory B
10	0.044603	4484	other (65.97); CD4 T (25.96)	HSPC (60.41); CD4 TCM (25.94)	HSPC (63.85); CD4 TCM_1 (20.23)	Mast cells (93.76); Plasma cells (4.71)	Mast cells (94.25); Plasma cells (4.19)	Mast cells (94.71); Plasma B cell XBP1/CD38++ (4.04)	Mast cell (94.47); IgG plasma cell (1.85)	Mast (93.76); B_plasma_IgG (1.36)	Mast
11	3.67328	4383	CD4 T (53.0); B (44.42)	B memory (39.61); CD4 TCM (35.5)	CD4 TCM_1 (36.39); B memory lambda (19.19)	B cells (96.83); Plasma cells (1.92)	Memory B cells (61.58); Proliferative germinal center B cells (15.77)	B cells (84.17); B cells activated (11.86)	Cycling B cell (38.88); Memory B (37.94)	B_memory (53.39); B_GC_I (16.66)	Resting B
12	0.091638	4365	B (88.87); other (10.15)	Plasmablast (86.55); Eryth (10.47)	Plasma (86.05); Eryth (11.13)	Plasma cells (99.89); B cells (0.07)	Plasma cells (99.84); Plasmablasts (0.09)	Plasma B cell XBP1/CD38+ (99.01); Plasma B cell XBP1/CD38++ (0.89)	IgA plasma cell (64.01); Cycling plasma cell (33.61)	B_plasma_IgA1 (41.1); B_plasma_IgM (22.68)	IgA+CD45- plasma
13	0.348152	3734	B (98.04); CD4 T (1.02)	Plasmablast (92.42); B intermediate (3.59)	Plasma (92.58); B intermediate kappa (1.9)	Plasma cells (99.84); B cells (0.08)	Plasma cells (99.92); Memory B cells (0.05)	Plasma B cell XBP1/CD38++ (87.25); Plasma B cell XBP1/CD38++++ (10.34)	IgA plasma cell (43.65); IgG plasma cell (5.46)	B_plasma_IgA1 (55.97); B_plasma_IgA2 (16.36)	IgA+ plasma
14	5.71977	2605	B (83.92); CD4 T (10.86)	Plasmablast (72.44); CD4 TCM (10.06)	Plasma (72.63); B intermediate kappa (8.87)	Plasma cells (85.07); T cells (14.4)	Plasma cells (91.63); Regulatory T cells (1.65)	Plasma B cell XBP1/CD38++ (87.14); Plasma B cell XBP1/CD38+ (6.22)	IgA plasma cell (23.3); IgG plasma cell (15.7)	B_plasma_IgA1 (22.3); B_plasma_IgG (16.74)	Doublet expressing B and T cell markers
15	7.37463	2034	B (87.07); Mono (5.85)	Plasmablast (48.18); B intermediate (22.17)	Plasma (49.75); B intermediate kappa (14.41)	Plasma cells (72.17); B cells (15.68)	Plasma cells (75.76); Naive B cells (7.72)	Plasma B cell XBP1/CD38++ (65.14); Plasma B cell XBP1/CD38+ (10.96)	IgA plasma cell (30.73); IgG plasma cell (19.03)	B_plasma_IgG (20.55); B_plasma_IgA1 (18.04)	IgA+MHCII+ plasma
16	64.1838	1893	B (99.37); NK (0.37)	B intermediate (83.25); B naive (15.43)	B intermediate lambda (68.52); B intermediate kappa (14.26)	B cells (100.0); B-cell lineage (0.0)	Age-associated B cells (71.58); Naive B cells (24.04)	B cells memory FCRL2+ (60.38); B cells naive (32.59)	FCRL4+ Memory B (38.62); Memory B (13.68)	B_memory (69.84); B_naive (27.42)	Atypical B
17	0	1824	B (88.49); other (10.36)	Plasmablast (87.12); Eryth (10.64)	Plasma (86.84); Eryth (10.96)	Plasma cells (100.0); B cells (0.0)	Plasma cells (100.0); Age-associated B cells (0.0)	Plasma B cell XBP1/CD38+ (99.4); Plasma B cell XBP1/CD38++ (0.49)	IgA plasma cell (51.7); Cycling plasma cell (46.82)	B_plasma_IgA1 (40.68); B_plasma_IgM (20.56)	IgA+CD45- plasma
18	59.2217	1773	B (97.35); CD4 T (1.35)	Plasmablast (96.0); CD4 Proliferating (0.96)	Plasma (64.47); Plasmablast (31.42)	Plasma cells (97.01); B cells (2.26)	Plasma cells (69.04); Plasmablasts (28.54)	Plasma B cell XBP1/CD38++ (91.93); Plasma B cell XBP1/CD38+ (4.96)	IgG plasma cell (21.49); IgA plasma cell (20.81)	B_plasmablast (82.8); B_plasma_IgG (7.39)	Plasmablast
19	22.5971	1571	B (99.94); CD4 T (0.06)	B intermediate (60.09); B naive (37.17)	B intermediate kappa (51.37); B naive kappa (37.56)	B cells (100.0); B-cell lineage (0.0)	Memory B cells (49.9); Naive B cells (47.17)	B cells memory FCRL2+ (51.62); B cells naive (48.06)	Memory B (36.28); Naive B (23.04)	B_memory (53.66); B_naive (38.57)	Memory B CD27-
2	0.186442	28427	B (99.89); other (0.09)	Plasmablast (99.51); B intermediate (0.35)	Plasma (99.51); B intermediate kappa (0.28)	Plasma cells (99.97); B cells (0.03)	Plasma cells (99.98); Memory B cells (0.01)	Plasma B cell XBP1/CD38++ (92.53); Plasma B cell XBP1/CD38+ (7.45)	IgA plasma cell (56.4); Cycling plasma cell (8.25)	B_plasma_IgA1 (60.85); B_plasma_IgM (14.79)	IgA+ plasma
20	97.0588	136	B (100.0); CD4 T (0.0)	B intermediate (91.91); B naive (8.09)	B intermediate lambda (64.71); B intermediate kappa (28.68)	B cells (100.0); B-cell lineage (0.0)	Naive B cells (55.15); Memory B cells (33.09)	B cells memory FCRL2+ (80.88); B cells naive (8.82)	Memory B (11.76); Naive B (11.03)	B_memory (62.5); B_naive (37.5)	Low quality clusters
21	0	39	B (100.0); CD4 T (0.0)	Plasmablast (100.0); B intermediate (0.0)	Plasma (66.67); Plasmablast (33.33)	Plasma cells (100.0); B cells (0.0)	Plasma cells (94.87); Plasmablasts (5.13)	Plasma B cell XBP1/CD38+ (56.41); Plasma B cell XBP1/CD38++ (43.59)	IgA plasma cell (35.9); Cycling plasma cell (30.77)	B_plasma_IgA2 (25.64); B_plasma_IgA1 (23.08)	Low quality clusters
3	0.282326	14168	B (99.75); other (0.13)	Plasmablast (98.42); B intermediate (0.84)	Plasma (98.62); B intermediate lambda (0.35)	Plasma cells (99.81); B cells (0.12)	Plasma cells (99.84); Naive B cells (0.07)	Plasma B cell XBP1/CD38++ (94.09); Plasma B cell XBP1/CD38+ (5.82)	IgA plasma cell (52.14); Cycling plasma cell (9.92)	B_plasma_IgA1 (60.35); B_plasma_IgG (13.11)	IgA+ plasma
4	84.3242	7266	B (87.17); CD4 T (6.12)	B naive (44.04); B intermediate (33.54)	B naive kappa (33.87); B intermediate kappa (19.21)	B cells (92.46); T cells (5.05)	Naive B cells (54.36); Memory B cells (17.33)	B cells naive (35.29); B cells memory FCRL2+ (18.57)	Naive B (12.85); CD8 Tmem (10.64)	B_naive (37.56); B_memory (23.2)	Doublet expressing B and T cell markers
5	0.28626	5240	B (95.34); other (4.12)	Plasmablast (88.11); B intermediate (5.95)	Plasma (88.82); B intermediate kappa (4.96)	Plasma cells (98.47); B cells (1.28)	Plasma cells (98.95); Naive B cells (0.67)	Plasma B cell XBP1/CD38++ (74.31); Plasma B cell XBP1/CD38+ (24.66)	IgG plasma cell (91.22); IgA plasma cell (3.02)	B_plasma_IgG (64.06); B_plasma_IgA1 (21.2)	IgG+ plasma
6	0.575484	5213	B (99.41); CD4 T (0.4)	Plasmablast (98.14); B memory (0.63)	Plasma (98.1); CD4 TCM_1 (0.38)	Plasma cells (99.9); B cells (0.08)	Plasma cells (99.94); Regulatory T cells (0.02)	Plasma B cell XBP1/CD38++ (85.75); Plasma B cell XBP1/CD38+ (14.16)	IgA plasma cell (66.85); IgG plasma cell (10.45)	B_plasma_IgA1 (47.77); B_plasma_IgG (20.7)	IgA+ plasma
7	0.0774443	5165	B (83.35); CD4 T (8.6)	B intermediate (51.23); B naive (21.97)	B intermediate lambda (31.75); NK Proliferating (20.08)	B cells (99.4); Plasma cells (0.31)	Germinal center B cells (57.19); Proliferative germinal center B cells (32.0)	B cells germinal centre/plasmablasts (89.72); B cells (2.65)	Cycling B cell (32.33); LZ GC cell (15.04)	B_GC_II (61.49); B_GC_I (35.91)	Germinal centres
8	0.363123	4957	B (86.3); other (9.58)	Plasmablast (47.61); B intermediate (21.22)	Plasma (43.41); B intermediate kappa (15.67)	Plasma cells (87.77); B cells (4.42)	Plasma cells (88.62); Epithelial cells (2.99)	Plasma B cell XBP1/CD38++ (67.96); Plasma B cell XBP1/CD38+ (24.11)	IgG plasma cell (34.72); IgA plasma cell (29.76)	B_plasma_IgG (20.64); B_plasma_IgA1 (12.73)	Epithelial
9	0.107181	4665	B (97.51); other (2.19)	Plasmablast (90.25); B intermediate (4.97)	Plasma (91.79); B intermediate lambda (2.94)	Plasma cells (99.53); B cells (0.24)	Plasma cells (99.51); Memory B cells (0.13)	Plasma B cell XBP1/CD38++ (74.71); Plasma B cell XBP1/CD38+ (24.95)	IgG plasma cell (88.36); IgA plasma cell (8.68)	B_plasma_IgG (51.51); B_plasma_IgA1 (26.28)	IgG+ plasma

### Sheet: Myeloid cells
Leiden cluster	Percentage of blood cells (%)	Total number of cells	Azimuth_PBMC_L1_Hao2021	Azimuth_PBMC_L2_Hao2021	Azimuth_PBMC_L3_Hao2021	CellTypist_Immune_All_High_DominguezConde2022	CellTypist_Immune_All_Low_DominguezConde2022	CellTypist_gut_Krzak2024	CellTypist_gut_Elmentaite2021	CellTypist_gut_Oliver2024	Final label
0	98.2789	90757	Mono (99.96); DC (0.03)	CD14 Mono (99.94); cDC2 (0.03)	CD14 Mono (99.96); CD16 Mono (0.02)	Monocytes (99.91); DC (0.09)	Classical monocytes (99.63); Non-classical monocytes (0.25)	Macrophages ITGA4+ (99.85); Monocytes S100A8/9+ (0.11)	Monocytes (99.28); Branch A4 (IN) (0.16)	Monocyte (93.25); DC_cDC2 (6.74)	Classical monocytes
1	98.1061	19959	Mono (99.88); CD4 T (0.04)	CD16 Mono (79.7); CD14 Mono (20.14)	CD16 Mono (79.7); CD14 Mono (20.16)	Monocytes (99.87); DC (0.1)	Non-classical monocytes (88.26); Classical monocytes (11.31)	Macrophages ITGA4+ (99.09); Plasma B cell XBP1/CD38++ (0.49)	Monocytes (94.34); cDC2 (1.15)	Monocyte (63.36); DC_cDC2 (36.58)	Non-classical monocytes
10	13.5727	1643	DC (92.39); CD4 T (6.03)	cDC1 (81.98); cDC2 (10.29)	cDC1 (84.97); cDC2_2 (7.61)	DC (92.33); B cells (5.05)	DC1 (94.77); Proliferative germinal center B cells (1.58)	cDC1 (73.95); Macrophages ITGA4+ (22.7)	cDC1 (95.44); cDC2 (2.92)	DC_cDC1 (99.21); DC_cDC2 (0.3)	Type-1 conventional dendritic cells
11	98.5507	276	Mono (97.46); other (2.17)	CD14 Mono (80.8); CD16 Mono (16.67)	CD14 Mono (81.16); CD16 Mono (16.67)	Monocytes (97.83); DC (1.09)	Classical monocytes (74.64); Non-classical monocytes (23.19)	Macrophages ITGA4+ (97.83); Mast cells (1.45)	Monocytes (77.54); CLC+ Mast cell (13.77)	Monocyte (69.57); DC_cDC2 (28.62)	Classical monocytes CCR3+
2	2.54958	15179	Mono (53.98); DC (41.16)	CD14 Mono (45.64); cDC2 (42.35)	CD14 Mono (51.04); cDC2_2 (26.46)	Macrophages (47.41); DC (30.58)	Intestinal macrophages (40.3); DC2 (26.4)	Macrophages ITGA4+ (44.21); Macrophages CD163-hi (36.48)	Monocytes (30.92); cDC2 (17.24)	DC_cDC2 (33.92); Macrophage (26.14)	Macrophages ITGA4+
3	0.955456	15176	Mono (56.39); DC (35.42)	cDC2 (41.53); CD16 Mono (36.72)	CD16 Mono (44.49); cDC2_2 (18.85)	Macrophages (76.65); DC (17.81)	Erythrophagocytic macrophages (36.39); DC2 (19.14)	Macrophages CD163-lo (56.23); cDC1 (39.6)	Macrophages (34.14); cDC2 (33.57)	Macrophage (57.72); DC_cDC2 (12.28)	Macrophages
4	95.9088	14959	Mono (73.21); other (7.29)	CD14 Mono (64.86); CD16 Mono (8.88)	CD14 Mono (65.92); CD16 Mono (8.88)	Monocytes (83.66); T cells (8.36)	Classical monocytes (70.0); Non-classical monocytes (11.94)	Macrophages ITGA4+ (86.47); T cells CD4+ naive (5.11)	Monocytes (74.75); CX3CR1+ CD8 Tmem (4.47)	Monocyte (61.24); DC_cDC2 (17.17)	Doublet expressing myeloid and T cell markers
5	96.2136	14024	Mono (67.04); CD4 T (15.59)	CD14 Mono (57.17); CD4 TCM (14.4)	CD14 Mono (57.61); CD4 TCM_1 (13.6)	Monocytes (77.52); T cells (10.96)	Classical monocytes (66.07); Non-classical monocytes (10.62)	Macrophages ITGA4+ (72.77); T cells CD4+ naive (5.81)	Monocytes (63.45); cDC2 (9.36)	Monocyte (53.4); DC_cDC2 (29.31)	Intermediate monocytes
6	17.2809	9172	Mono (94.76); other (4.61)	CD14 Mono (94.62); Platelet (4.37)	CD14 Mono (94.72); Platelet (4.47)	Monocytes (97.76); Macrophages (1.89)	Classical monocytes (92.62); Intermediate macrophages (2.26)	Monocytes S100A8/9+ (89.41); Monocytes SOD2+ (10.22)	Monocytes (83.18); SELL+ CD4 T (4.94)	Monocyte (84.49); DC_cDC2 (12.8)	Intermediate monocytes SOD2+
7	93.0251	5104	DC (73.82); Mono (25.98)	cDC2 (73.86); CD14 Mono (25.88)	cDC2_2 (62.05); CD14 Mono (28.55)	DC (76.92); Monocytes (22.88)	DC2 (73.16); Classical monocytes (26.2)	Macrophages ITGA4+ (94.12); cDC1 (5.82)	Monocytes (53.49); cDC2 (19.63)	DC_cDC2 (92.36); Monocyte (7.48)	Type-2 conventional dendritic cells
8	88.2432	3734	DC (98.1); other (0.72)	pDC (94.43); cDC2 (2.46)	pDC (94.7); cDC2_2 (2.49)	pDC (94.16); DC (2.76)	pDC (94.8); DC2 (2.54)	Plasma B cell XBP1/CD38++ (47.64); pDCs/cDC2 (42.93)	pDC (94.7); Monocytes (1.87)	DC_pDC (93.47); DC_cDC2 (4.07)	Plasmacytoid dendritic cells
9	96.8136	2291	B (51.2); Mono (39.63)	CD14 Mono (35.62); B naive (23.66)	CD14 Mono (37.41); B naive kappa (18.46)	B cells (49.24); Monocytes (44.48)	Classical monocytes (48.63); Naive B cells (22.65)	Macrophages ITGA4+ (78.26); B cells naive (9.08)	Monocytes (63.95); Branch A4 (IN) (3.58)	Monocyte (37.58); DC_cDC2 (23.35)	Doublet expressing myeloid and B cell markers
