## Supplementary tables for "Tissue-specific and circulatory immune signatures of mucosal inflammation in Crohn’s disease": ST3.xlsx

### Sheet: ST3
component	term	estimate	std.error	statistic	p.value	p_adj	ex-Trm cluster
mean	sexM	-0.0303417	0.169919	-0.178565	0.858279	0.858279	CD4+ Trm
mean	age_binned	0.00838095	0.00752405	1.11389	0.265327	0.331659	CD4+ Trm
mean	on_no_meds	-0.622508	0.260302	-2.39148	0.0167804	0.0559347	CD4+ Trm
mean	on_anti_tnf	-0.485951	0.239203	-2.03154	0.0422005	0.0908168	CD4+ Trm
mean	on_immunosuppressants	-0.442566	0.230153	-1.92292	0.0544901	0.0908168	CD4+ Trm
mean	ses_cd	0.0138357	0.0364903	0.37916	0.704569	0.782854	CD4+ Trm
mean	is_smoker	-0.285283	0.228525	-1.24837	0.211896	0.302709	CD4+ Trm
mean	was_smoker	-0.591832	0.301994	-1.95975	0.0500252	0.0908168	CD4+ Trm
mean	sexM	0.0941015	0.0842115	1.11744	0.263805	0.659513	CD4+ Trm KLRB1+CCR5+
mean	age_binned	-0.00231552	0.00372255	-0.622025	0.533925	0.889422	CD4+ Trm KLRB1+CCR5+
mean	on_no_meds	0.00515944	0.132803	0.0388505	0.96901	0.96901	CD4+ Trm KLRB1+CCR5+
mean	on_anti_tnf	0.0933805	0.113914	0.819749	0.412359	0.824718	CD4+ Trm KLRB1+CCR5+
mean	on_immunosuppressants	0.00769438	0.11453	0.0671825	0.946436	0.96901	CD4+ Trm KLRB1+CCR5+
mean	ses_cd	-0.00202736	0.0180622	-0.112243	0.910631	0.96901	CD4+ Trm KLRB1+CCR5+
mean	is_smoker	0.167444	0.106873	1.56675	0.117172	0.390574	CD4+ Trm KLRB1+CCR5+
mean	was_smoker	0.07058	0.143404	0.492175	0.622596	0.889422	CD4+ Trm KLRB1+CCR5+
mean	sexM	0.0880544	0.125398	0.702197	0.482556	0.919122	CD8+ Trm
mean	age_binned	0.00016359	0.00554215	0.0295175	0.976452	0.976452	CD8+ Trm
mean	on_no_meds	-0.0297325	0.19929	-0.149193	0.881402	0.976452	CD8+ Trm
mean	on_anti_tnf	0.122	0.167065	0.730256	0.465234	0.919122	CD8+ Trm
mean	on_immunosuppressants	0.143629	0.170216	0.843809	0.398776	0.919122	CD8+ Trm
mean	ses_cd	-0.00303043	0.0268492	-0.112868	0.910135	0.976452	CD8+ Trm
mean	is_smoker	0.0923214	0.161363	0.572134	0.567231	0.919122	CD8+ Trm
mean	was_smoker	0.0968653	0.209226	0.46297	0.643386	0.919122	CD8+ Trm
