## Supplementary tables for "Tissue-specific and circulatory immune signatures of mucosal inflammation in Crohn’s disease": ST6.xlsx

### Sheet: Sheet1
Cluster	Cell type category	Immune lineage	logFC	Coefficient	P.Value	adj.P.Val	Cluster composition
IgA+MHCII+ plasma	Plasma	B	0.459375	ses_cd	1.07266e-07	6.32868e-06	TI-specific
IgG+ plasma	Plasma	B	0.451252	ses_cd	1.18664e-06	7.00116e-05	TI-specific
IgA+CD45- plasma	Plasma	B	0.424942	ses_cd	2.20997e-06	0.000130388	TI-specific
IgA+ plasma	Plasma	B	0.281704	ses_cd	0.000220648	0.0130182	TI-specific
Macrophages ITGA4+	Macrophages	Myeloid	0.268701	ses_cd	0.000328954	0.0194083	TI-specific
CD4+ Treg Trm	CD4+ T	T/ILC	0.257967	ses_cd	0.00121682	0.0717925	TI-specific
Mast	Mast	Myeloid	0.193475	ses_cd	0.0152453	0.899471	TI-specific
Type-1 conventional dendritic cells	Dendritic cells	Myeloid	0.154651	ses_cd	0.0282797	1	TI-specific
Germinal centres	Germinal centres	B	-0.262128	ses_cd	0.0542053	1	TI-specific
Macrophages	Macrophages	Myeloid	0.0944529	ses_cd	0.144889	1	TI-specific
CD4-CD8- T	Other T/ILC	T/ILC	0.0633637	ses_cd	0.320447	1	TI-specific
Memory B CD27-	B	B	0.0832618	ses_cd	0.329186	1	TI-specific
Resting B	B	B	-0.0188046	ses_cd	0.869503	1	TI-specific
CD8+ Tem/Temra	CD8+ T	T/ILC	0.134587	ses_cd	0.0839693	1	Blood-specific
Atypical B	B	B	-0.0937136	ses_cd	0.089394	1	Blood-specific
Proliferative T	Other T/ILC	T/ILC	0.0323774	ses_cd	0.365312	1	Blood-specific
Type-2 conventional dendritic cells	Dendritic cells	Myeloid	-0.0283137	ses_cd	0.384115	1	Blood-specific
Intermediate monocytes	Monocytes	Myeloid	0.0610416	ses_cd	0.387029	1	Blood-specific
CD4+ Tcm	CD4+ T	T/ILC	0.0619742	ses_cd	0.51289	1	Blood-specific
Non-classical monocytes	Monocytes	Myeloid	-0.0255554	ses_cd	0.552425	1	Blood-specific
Plasmacytoid dendritic cells	Dendritic cells	Myeloid	0.0154401	ses_cd	0.665701	1	Blood-specific
CD4+CD8+ T	Other T/ILC	T/ILC	0.0161123	ses_cd	0.69991	1	Blood-specific
Classical monocytes CCR3+	Monocytes	Myeloid	0.0057743	ses_cd	0.930071	1	Blood-specific
Cytotoxic T	Other T/ILC	T/ILC	0.150873	ses_cd	0.0891534	1	Mixed
CD4+ Tn	CD4+ T	T/ILC	-0.0835825	ses_cd	0.31104	1	Mixed
CD8+ Trm	CD8+ T	T/ILC	-0.0819413	ses_cd	0.329594	1	Mixed
Plasmablast	Plasma	B	0.0655647	ses_cd	0.354013	1	Mixed
Memory B	B	B	-0.0631026	ses_cd	0.465143	1	Mixed
Naive B	B	B	0.0648144	ses_cd	0.500204	1	Mixed
CD8+ Tn	CD8+ T	T/ILC	-0.0506123	ses_cd	0.505511	1	Mixed
γδ Trm	Other T/ILC	T/ILC	-0.0394995	ses_cd	0.584239	1	Mixed
CD4+ Treg	CD4+ T	T/ILC	-0.0239579	ses_cd	0.696106	1	Mixed
CD4+ Trm	CD4+ T	T/ILC	0.0285445	ses_cd	0.704684	1	Mixed
Intermediate monocytes SOD2+	Monocytes	Myeloid	-0.0438198	ses_cd	0.721223	1	Mixed
Classical monocytes	Monocytes	Myeloid	-0.0224802	ses_cd	0.725391	1	Mixed
γδ T	Other T/ILC	T/ILC	0.0208086	ses_cd	0.792989	1	Mixed
CD4+ Trm KLRB1+CCR5+	CD4+ T	T/ILC	-0.0177774	ses_cd	0.801397	1	Mixed
NK	Other T/ILC	T/ILC	0.0171687	ses_cd	0.80664	1	Mixed
CD8+ Tem	CD8+ T	T/ILC	0.00325377	ses_cd	0.962537	1	Mixed
ILC3	Other T/ILC	T/ILC	0.00220325	ses_cd	0.969736	1	Mixed
CD4+ Tcm KLF2+	CD4+ T	T/ILC	0.000671343	ses_cd	0.990181	1	Mixed
Intermediate monocytes SOD2+	Monocytes	Myeloid	0.885155	ses_cd:is_ti	2.24142e-08	1.32244e-06	Mixed
Plasmablast	Plasma	B	0.389096	ses_cd:is_ti	3.95632e-05	0.00233423	Mixed
Classical monocytes	Monocytes	Myeloid	0.384259	ses_cd:is_ti	0.000134042	0.0079085	Mixed
CD4+ Tcm KLF2+	CD4+ T	T/ILC	0.262903	ses_cd:is_ti	0.00172863	0.101989	Mixed
CD4+ Treg	CD4+ T	T/ILC	0.258453	ses_cd:is_ti	0.00506642	0.298919	Mixed
CD8+ Tem	CD8+ T	T/ILC	0.213799	ses_cd:is_ti	0.0154096	0.909168	Mixed
NK	Other T/ILC	T/ILC	0.186399	ses_cd:is_ti	0.0181466	1	Mixed
γδ T	Other T/ILC	T/ILC	0.236717	ses_cd:is_ti	0.0294556	1	Mixed
ILC3	Other T/ILC	T/ILC	0.143308	ses_cd:is_ti	0.0575428	1	Mixed
Naive B	B	B	0.229689	ses_cd:is_ti	0.0857194	1	Mixed
Memory B	B	B	0.170484	ses_cd:is_ti	0.145972	1	Mixed
CD4+ Trm KLRB1+CCR5+	CD4+ T	T/ILC	0.0823988	ses_cd:is_ti	0.286541	1	Mixed
CD4+ Tn	CD4+ T	T/ILC	0.120992	ses_cd:is_ti	0.337906	1	Mixed
γδ Trm	Other T/ILC	T/ILC	-0.0546894	ses_cd:is_ti	0.561191	1	Mixed
Cytotoxic T	Other T/ILC	T/ILC	-0.0568898	ses_cd:is_ti	0.622263	1	Mixed
CD8+ Tn	CD8+ T	T/ILC	0.0523387	ses_cd:is_ti	0.650412	1	Mixed
CD8+ Trm	CD8+ T	T/ILC	0.0225118	ses_cd:is_ti	0.802783	1	Mixed
CD4+ Trm	CD4+ T	T/ILC	0.00116595	ses_cd:is_ti	0.989984	1	Mixed
