## Supplementary tables for "Tissue-specific and circulatory immune signatures of mucosal inflammation in Crohn’s disease": ST10.xlsx

### Sheet: Sheet1
Associated to TI-SES-CD (tissue-specific)	Has tissue-differences	significant	p_value	term_size	query_size	intersection_size	precision	recall	source	term_name	effective_domain_size	source_order	intersection	Cluster	Cell type category	Immune lineage
TRUE	TRUE	TRUE	7.64693e-07	86	38	8	0.210526	0.0930233	c2.cp.reactome.v2024.1.Hs.symbols	INTERFERON_GAMMA_SIGNALING	8528	682	GBP2,GBP4,GBP5,IRF1,SOCS1,JAK2,GBP7,STAT1	Naive B	B	B
TRUE	TRUE	TRUE	0.00201922	238	38	8	0.210526	0.0336134	c2.cp.reactome.v2024.1.Hs.symbols	INTERFERON_SIGNALING	8528	683	GBP2,GBP4,GBP5,IRF1,SOCS1,JAK2,GBP7,STAT1	Naive B	B	B
TRUE	TRUE	TRUE	0.00609269	680	38	12	0.315789	0.0176471	c2.cp.reactome.v2024.1.Hs.symbols	CYTOKINE_SIGNALING_IN_IMMUNE_SYSTEM	8528	292	ALPK1,GBP2,GBP4,GBP5,NLRC5,IRF1,HSP90B1,IL15,SOCS1,JAK2,GBP7,STAT1	Naive B	B	B
TRUE	TRUE	TRUE	0.00748075	14	38	3	0.0789474	0.214286	c2.cp.reactome.v2024.1.Hs.symbols	REGULATION_OF_IFNG_SIGNALING	8528	1183	SOCS1,JAK2,STAT1	Naive B	B	B
TRUE	TRUE	TRUE	0.0196101	19	38	3	0.0789474	0.157895	c2.cp.reactome.v2024.1.Hs.symbols	GROWTH_HORMONE_RECEPTOR_SIGNALING	8528	592	SOCS1,JAK2,STAT1	Naive B	B	B
TRUE	TRUE	TRUE	0.0403352	24	38	3	0.0789474	0.125	c2.cp.reactome.v2024.1.Hs.symbols	INACTIVATION_OF_CSF3_G_CSF_SIGNALING	8528	652	SOCS1,JAK2,STAT1	Naive B	B	B
TRUE	TRUE	TRUE	0.040461	62	38	4	0.105263	0.0645161	c2.cp.reactome.v2024.1.Hs.symbols	INTERFERON_ALPHA_BETA_SIGNALING	8528	681	GBP2,IRF1,SOCS1,STAT1	Naive B	B	B
TRUE	TRUE	TRUE	0.00323785	8	52	3	0.0576923	0.375	c2.cp.reactome.v2024.1.Hs.symbols	VITAMIN_C_ASCORBATE_METABOLISM	8528	1717	GSTO2,CYB5A,SLC23A1	CD4+ Tn	CD4+ T	T/ILC
TRUE	TRUE	TRUE	0.00131166	86	66	7	0.106061	0.0813953	c2.cp.reactome.v2024.1.Hs.symbols	INTERFERON_GAMMA_SIGNALING	8528	682	HLA-DPB1,GBP5,TRIM26,SOCS3,HLA-DRB1,GBP1,OAS1	CD4+ Treg	CD4+ T	T/ILC
TRUE	TRUE	TRUE	0.00417393	238	66	10	0.151515	0.0420168	c2.cp.reactome.v2024.1.Hs.symbols	INTERFERON_SIGNALING	8528	683	HLA-DPB1,GBP5,TRIM26,SOCS3,SAMHD1,HLA-DRB1,GBP1,ISG20,OAS1,EIF4E3	CD4+ Treg	CD4+ T	T/ILC
TRUE	TRUE	TRUE	0.0498841	14	66	3	0.0454545	0.214286	c2.cp.reactome.v2024.1.Hs.symbols	RAP1_SIGNALLING	8528	1136	RAP1GAP2,RASGRP1,YWHAB	CD4+ Treg	CD4+ T	T/ILC
TRUE	FALSE	TRUE	0.0416409	5	1	1	1	0.2	c2.cp.reactome.v2024.1.Hs.symbols	DRUG_MEDIATED_INHIBITION_OF_CDK4_CDK6_ACTIVITY	8528	401	CCND1	CD4+ Trm KLRB1+CCR5+	CD4+ T	T/ILC
TRUE	FALSE	TRUE	0.0499691	6	1	1	1	0.166667	c2.cp.reactome.v2024.1.Hs.symbols	PTK6_REGULATES_CELL_CYCLE	8528	1116	CCND1	CD4+ Trm KLRB1+CCR5+	CD4+ T	T/ILC
